# Single-cell profiling of BAL in preschool cystic fibrosis reveals macrophage dysregulation and ivacaftor-modified inflammatory programs in the early life lung

**DOI:** 10.1101/2025.02.24.25322508

**Authors:** Jovana Maksimovic, Shivanthan Shanthikumar, George Howitt, Gunjan Dixit, Peter F Hickey, Casey Anttila, Daniel V. Brown, Liam Gubbels, Anne Senabouth, Daniela Amann-Zalcenstein, Joseph E. Powell, Sarath C. Ranganathan, Alicia Oshlack, Melanie R. Neeland

## Abstract

Aberrant inflammation and structural lung damage occurs early in life for people with cystic fibrosis (CF). Even in the era of CFTR modulators, anti-inflammatory therapy may still be needed to prevent establishment and lifelong consequences of bronchiectasis. In this study, we integrated transcriptome-wide single-cell RNA sequencing data and highly multiplexed surface protein expression to create the largest comprehensive paediatric lower airway atlas of >190,000 cells from 45 bronchoalveolar lavage (BAL) samples resulting in 43 immune and epithelial cell populations. We then investigated inflammatory cell responses in children with CF to show widespread gene expression dysregulation of macrophage populations in the preschool CF lung. This included alterations in pathways associated with TNF and IFN signalling, cholesterol homeostasis, as well as pulmonary fibrosis, that were further altered by the early development of bronchiectasis. We showed that the CFTR modulator ivacaftor restores some of these macrophage-related functional deficits and reduces expression of pathways associated with neutrophil infiltration, however the modulator lumacaftor/ivacaftor did not result in any detectable changes in transcriptional response. This work represents a comprehensive, multi-omic single-cell analysis of bronchoalveolar lavage from preschool children and the results inform the future development of anti-inflammatory therapy for children with CF.
