## Extended Data File 1 for "Single-cell profiling of BAL in preschool cystic fibrosis reveals macrophage dysregulation and ivacaftor-modified inflammatory programs in the early life lung"

### Sheet: Sheet1
Sample ID	Participant	Group	Group_severity	Sex	Age range	Presentation for CF	Antibiotics at time of sample	Azithrymycin at time of sample	Single-cell batch	ADT	ncells
sample_1.1	sample_1	NON_CF.CTRL	NON_CF.CTRL	M	0-4y	NA	NA	NA	3	1	2369
sample_3.1	sample_3	NON_CF.CTRL	NON_CF.CTRL	M	0-4y	NA	NA	NA	5	1	4686
sample_2.1	sample_2	NON_CF.CTRL	NON_CF.CTRL	M	0-4y	NA	NA	NA	3	1	2251
sample_4.1	sample_4	NON_CF.CTRL	NON_CF.CTRL	M	0-4y	NA	NA	NA	6	1	8067
sample_43.1	sample_43	NON_CF.CTRL	NON_CF.CTRL	M	0-4y	NA	NA	NA	0	0	8708
sample_7.1	sample_7	NON_CF.CTRL	NON_CF.CTRL	F	5-9y	NA	NA	NA	3	1	9415
sample_6.1	sample_6	NON_CF.CTRL	NON_CF.CTRL	M	5-9y	NA	NA	NA	3	1	10605
sample_5.1	sample_5	NON_CF.CTRL	NON_CF.CTRL	F	5-9y	NA	NA	NA	2	1	1759
sample_34.1	sample_34	CF.NO_MOD	CF.NO_MOD.M	F	0-4y	New born screening	0	0	6	1	1496
sample_16.1	sample_16	CF.NO_MOD	CF.NO_MOD.M	F	0-4y	New born screening	1	0	3	1	3707
sample_15.1	sample_15	CF.NO_MOD	CF.NO_MOD.M	M	0-4y	New born screening	1	0	3	1	3626
sample_19.1	sample_19	CF.NO_MOD	CF.NO_MOD.M	F	0-4y	New born screening	1	0	5	1	2514
sample_36.1	sample_36	CF.NO_MOD	CF.NO_MOD.S	F	0-4y	New born screening	0	0	6	1	2987
sample_17.1	sample_17	CF.NO_MOD	CF.NO_MOD.M	F	0-4y	New born screening	1	0	4	1	3732
sample_35.1	sample_35	CF.NO_MOD	CF.NO_MOD.M	M	0-4y	Other	0	0	6	1	4960
sample_34.2	sample_34	CF.NO_MOD	CF.NO_MOD.M	F	0-4y	New born screening	1	0	6	1	1367
sample_18.1	sample_18	CF.NO_MOD	CF.NO_MOD.M	M	0-4y	Other	1	0	4	1	6564
sample_20.1	sample_20	CF.NO_MOD	CF.NO_MOD.S	M	0-4y	NA	NA	NA	5	1	7807
sample_35.2	sample_35	CF.NO_MOD	CF.NO_MOD.M	M	0-4y	Other	NA	NA	6	1	5293
sample_34.3	sample_34	CF.NO_MOD	CF.NO_MOD.M	F	0-4y	New born screening	1	0	6	1	4221
sample_37.1	sample_37	CF.NO_MOD	CF.NO_MOD.M	F	0-4y	New born screening	0	0	2	1	2874
sample_21.1	sample_21	CF.NO_MOD	CF.NO_MOD.S	F	0-4y	New born screening	0	0	3	1	5466
sample_40.1	sample_40	CF.NO_MOD	CF.NO_MOD.S	M	0-4y	NA	NA	NA	0	0	3511
sample_41.1	sample_41	CF.NO_MOD	CF.NO_MOD.M	M	0-4y	New born screening	1	1	0	0	4240
sample_23.1	sample_23	CF.NO_MOD	CF.NO_MOD.S	F	0-4y	Other	1	0	5	1	1018
sample_39.1	sample_39	CF.NO_MOD	CF.NO_MOD.M	F	0-4y	Other	1	0	4	1	3706
sample_25.1	sample_25	CF.NO_MOD	CF.NO_MOD.S	F	5-9y	New born screening	1	0	1	1	3272
sample_26.1	sample_26	CF.NO_MOD	CF.NO_MOD.M	M	5-9y	NA	NA	NA	1	1	2040
sample_31.1	sample_31	CF.NO_MOD	CF.NO_MOD.M	F	5-9y	New born screening	1	0	1	1	2160
sample_32.1	sample_32	CF.NO_MOD	CF.NO_MOD.M	F	5-9y	NA	NA	NA	1	1	2963
sample_28.1	sample_28	CF.NO_MOD	CF.NO_MOD.M	F	5-9y	New born screening	0	0	5	1	7159
sample_29.1	sample_29	CF.NO_MOD	CF.NO_MOD.S	F	5-9y	New born screening	0	0	1	1	1568
sample_30.1	sample_30	CF.NO_MOD	CF.NO_MOD.S	F	5-9y	New born screening	0	0	1	1	2772
sample_36.2	sample_36	CF.LUMA_IVA	CF.LUMA_IVA.S	F	0-4y	New born screening	NA	NA	6	1	3621
sample_37.2	sample_37	CF.LUMA_IVA	CF.LUMA_IVA.M	F	5-9y	New born screening	NA	NA	2	1	4967
sample_37.3	sample_37	CF.LUMA_IVA	CF.LUMA_IVA.M	F	5-9y	New born screening	0	0	2	1	2462
sample_39.2	sample_39	CF.LUMA_IVA	CF.LUMA_IVA.M	F	5-9y	Other	0	0	4	1	5162
sample_38.1	sample_38	CF.IVA	CF.IVA.M	M	0-4y	New born screening	0	0	2	1	3721
sample_22.1	sample_22	CF.IVA	CF.IVA.M	M	0-4y	Other	0	0	3	1	6824
sample_42.1	sample_42	CF.IVA	CF.IVA.S	M	0-4y	Other	0	0	0	0	9089
sample_38.2	sample_38	CF.IVA	CF.IVA.M	M	0-4y	New born screening	0	0	2	1	3232
sample_27.1	sample_27	CF.IVA	CF.IVA.M	M	5-9y	New born screening	1	0	1	1	2467
sample_38.3	sample_38	CF.IVA	CF.IVA.M	M	5-9y	New born screening	0	0	2	1	2583
sample_24.1	sample_24	CF.IVA	CF.IVA.M	M	5-9y	New born screening	NA	NA	5	1	9257
sample_33.1	sample_33	CF.IVA	CF.IVA.S	M	5-9y	New born screening	1	0	1	1	2139
